# Association of *HLA-class II* alleles with risk of relapse in myeloperoxidase-antineutrophil cytoplasmic antibody positive vasculitis in the Japanese population

**DOI:** 10.1101/2022.12.28.22283983

**Authors:** Aya Kawasaki, Ken-ei Sada, Premita Ari Kusumawati, Fumio Hirano, Shigeto Kobayashi, Kenji Nagasaka, Takahiko Sugihara, Nobuyuki Ono, Takashi Fujimoto, Makio Kusaoi, Naoto Tamura, Yasuyoshi Kusanagi, Kenji Itoh, Takayuki Sumida, Kunihiro Yamagata, Hiroshi Hashimoto, Hirofumi Makino, Yoshihiro Arimura, Masayoshi Harigai, Naoyuki Tsuchiya

**Author notes:** **Corresponding authors:** Aya Kawasaki, Naoyuki Tsuchiya.

## Abstract

**Background:** Disease relapse remains a major problem in the management of anti-neutrophil cytoplasmic antibody (ANCA)-associated vasculitis (AAV). In European populations, *HLA-DPB1*04:01* is associated with both susceptibility and relapse risk in proteinase 3-ANCA positive AAV. In a Japanese population, we previously reported an association between *HLA-DRB1*09:01* and *DQB1*03:03* with susceptibility to, and *DRB1*13:02* with protection from, myeloperoxidase-ANCA positive AAV (MPO-AAV). Subsequently, the association of *DQA1*03:02*, which is in strong linkage disequilibrium with *DRB1*09:01* and *DQB1*03:03*, with MPO-AAV susceptibility was reported in a Chinese population. However, an association between these alleles and risk of relapse has not yet been reported. Here, we examined whether *HLA-class II* is associated with the risk of relapse in MPO-AAV.

**Methods:** First, the association of *HLA-DQA1*03:02* with susceptibility to MPO-AAV and microscopic polyangiitis (MPA) and its relationship with previously reported *DRB1*09:01* and *DQB1*03:03* were examined in 440 Japanese patients and 779 healthy controls. Next, the association with risk of relapse was analyzed in 199 MPO-ANCA positive, PR3-ANCA negative patients enrolled in previously reported cohort studies on remission induction therapy. Uncorrected P values (P_uncorr_) were corrected for multiple comparisons in each analysis using the false discovery rate method.

**Results:** The association of *DQA1*03:02* with susceptibility to MPO-AAV and MPA was confirmed in a Japanese population (MPO-AAV: P_uncorr_=5.8×10^−7^, odds ratio [OR] 1.74, 95% confidence interval [CI] 1.40–2.16, MPA: P_uncorr_=1.1×10^−5^, OR 1.71, 95%CI 1.34–2.17). *DQA1*03:02* was in strong linkage disequilibrium with *DRB1*09:01* and *DQB1*03:03*, and the causal allele could not be determined using conditional logistic regression analysis. Relapse-free survival was shorter with nominal significance in carriers of *DRB1*09:01* (P_uncorr_=0.049, Q=0.42, hazard ratio [HR]:1.87), *DQA1*03:02* (P_uncorr_=0.020, Q=0.22, HR:2.11) and *DQB1*03:03* (P_uncorr_=0.043, Q=0.48, HR:1.91) than in non-carriers in the log-rank test. Conversely, serine carriers at position 13 of HLA-DRβ1 (HLA-DRβ1_13S), including *DRB1*13:02* carriers, showed longer relapse-free survival with nominal significance (P_uncorr_=0.010, Q=0.42, HR:0.31). By combining *DQA1*03:02* and HLA-DRβ1_13S, a significant difference was detected between groups with the highest and lowest risk for relapse (P_uncorr_=0.0055, Q=0.033, HR:4.02).

**Conclusion:** *HLA-class II* is associated not only with susceptibility to MPO-AAV but also with risk of relapse in the Japanese population.
