## Supplementary Data 2 for "Association of *HLA-class II* alleles with risk of relapse in myeloperoxidase-antineutrophil cytoplasmic antibody positive vasculitis in the Japanese population"

### Sheet: Sheet1
Supplementary Data
Association of amino acids in HLA molecules with risk of relapse
	DRβ1				DQα1				DQβ1				DPβ1
position	Amino acid	log-rank Puncorr		position	Amino acid	log-rank Puncorr		position	Amino acid	log-rank Puncorr		position	Amino acid	log-rank Puncorr
4	R	0.89		11	C	0.63		3	S	0.48		8	L	0.36
9	W	0.96		18	F	0.63		9	Y	0.29		9	F	0.36
9	E	0.77		25	Y	0.39		9	F	0.46		9	Y	0.24
9	K	0.049		26	T	0.55		9	L	0.63		9	H	0.74
10	Q	0.69		34	E	0.14		13	G	0.85		11	G	0.36
11	L	0.53		41	R	0.48		14	M	0.13		35	F	0.88
11	V	0.63		45	A	0.63		23	R	0.45		35	L	0.9
11	G	0.5		47	R	0.63		26	L	0.49		35	Y	0.45
11	S	0.41		47	K	0.5		26	Y	0.57		36	V	0.16
11	D	0.049		47	Q	0.16		26	G	0.23		55	D	0.7
11	P	0.46		47	C	0.63		28	S	0.5		55	E	0.96
12	K	0.69		48	W	0.63		30	S	0.5		55	A	0.44
13	F	0.095		50	E	0.63		30	Y	0.63		56	E	0.7
13	H	0.63		50	L	0.18		30	H	0.044		57	E	0.43
13	Y	0.5		50	V	0.63		37	I	0.5		65	I	0.4
13	G	0.16		52	S	0.63		37	Y	0.48		65	L	0.68
13*	S	0.01		52	H	0.5		37	D	0.63		65	F	0.62
13	R	0.46		52	R	0.26		38	V	0.6		69	E	0.47
16	H	0.95		53	K	0.63		45	G	0.071		76	M	0.43
16	Y	0.16		53	R	0.18		46	E	0.5		76	V	0.57
16	Q	0.79		53	Q	0.63		47	F	0.5		76	I	0.61
26	L	0.8		55	G	0.63		52	L	0.5		84-87	GGPM	0.95
26	F	0.62		56	G	0.63		53	L	0.31		96	R	0.98
26	Y	0.049		56	deletion	0.53		55	L	0.5		170	T	0.98
28	E	0.25		56	R	0.16		55	P	0.34		178	L	0.4
28	D	0.34		61	G	0.63		55	R	0.77		205	V	0.71
28	H	0.049		64	R	0.63		56	P	0.3
30	C	0.53		66	M	0.63		57	A	0.92
30	Y	0.55		69	A	0.63		57	D	0.22
30	G	0.049		69	L	0.33		57	V	0.25
30	H	0.77		69	T	0.083		57	S	0.65
30	L	0.5		76	M	0.63		66	D	0.33
31	F	0.74		76	L	0.53		67	I	0.33
32	Y	0.88		76	V	0.16		70	R	0.88
33	N	0.47		80	Y	0.63		70	E	0.6
37	S	0.54		129	Q	0.22		70	G	0.65
37	Y	0.55		130	S	0.48		71	K	0.5
37	F	0.5		160	A	0.91		71	T	0.56
37	N	0.44		160	D	0.073		71	D	0.6
37	L	0.77		160	S	0.086		71	A	0.2
47	Y	0.66		175	Q	0.63		74	A	0.5
57	D	0.89		175	E	0.16		74	E	0.56
57	S	0.94		175	K	0.1		74	S	0.23
57	V	0.036		187	A	0.55		75	V	0.2
57	A	0.7		207	V	0.27		77	R	0.17
60	Y	0.5		215	F	0.61		84	Q	0.31
60	S	0.036		218	Q	0.63		85	L	0.31
60	H	0.7						86	E	0.31
67	L	0.045						86	A	0.77
67	F	0.1						86	G	0.22
67	I	0.81						87	L	0.31
70	Q	0.65						87	Y	0.037
70	D	0.87						87	F	0.4
70	R	0.053						89	T	0.31
71	R	0.24						90	T	0.31
71	K	0.37						116	V	0.13
71	E	0.22						125	A	0.31
71	A	0.57						125	S	0.2
74	A	0.56						125	G	0.77
74	E	0.11						130	R	0.49
74	Q	0.5						135	G	0.5
74	L	0.34						140	A	0.61
78	Y	0.89						167	R	0.85
86	G	0.37						182	S	0.61
96	E	0.53						185	T	0.29
96	Y	0.63						197	S	0.48
96	H	0.63						203	I	0.62
96	Q	0.46						220	H	0.31
98	K	0.63						221	H	0.31
104	S	0.63						224	Q	0.13
120	S	0.47						227-234	PQGPPPAG	0.69
133	R	0.39
140	A	0.063
142	V	0.39
149	Q	0.69
180	L	0.63
181	T	0.89
189	R	0.39
233	T	0.88
*DRβ1 position 13 S: FDR Q=0.42
